# Comparing mental health treatment outcomes for autistic and non-autistic people: a systematic review

**DOI:** 10.64898/2026.10.08.26364831

**Authors:** Jessica L. Griffiths, Freya Elise, Jordan Thompson, Siying Li, Rachel Rowan Olive, Anam Bhutta, Winnie Liu, Mark Holden, Marshall Mandiangu, Danielle Baptiste, Rebecca Appleton, Phoebe Barnett, Maev Conneely, Lucy Goldsmith, Kristoffer Halvorsrud, Hannah Kate Lewis, Patrick Nyikavaranda, Julian Edbrooke-Childs, William Mandy, Juliana Onwumere, Vaso Totsika, Kylee Trevillion, Brynmor Lloyd-Evans, Alan Simpson, Sonia Johnson

## Abstract

**Background:** Autistic people experience substantially higher rates of mental health conditions and are overrepresented in mental health services. However, most interventions and service models have been developed for non-autistic people, and evidence is needed as to whether there are disparities in outcomes. This systematic review aimed to compare outcomes between autistic and non-autistic people receiving the same mental health interventions or services.

**Methods:** We conducted a systematic review following PRISMA guidelines (PROSPERO: CRD420251021068). We searched academic databases (MEDLINE, Embase, PsycINFO, PubMed, CINAHL), a grey literature database (HMIC), a trial registry (ISRCTN), preprint servers (medRxiv and PsyArXiv), Google, and Google Scholar, to identify relevant papers published 01/01/1992-30/04/2026. We conducted backwards and forwards citation searching and contacted experts. Study quality was assessed using a modified Critical Appraisal Skills Programme Cohort Study Checklist and the Autism-Inclusive Research Assessment (AIRA). Data were synthesised narratively, with random effects meta-analyses where appropriate.

**Results:** Thirty-nine studies were included, comprising 4787730 participants, assessing outcomes of psychological therapies (n = 17) and multi-component or service-level approaches (n = 22). Nearly half (46.2%) were UK-based, and under a quarter (23.1%) included people with intellectual disabilities. Ten studies (25.6%) were rated low quality, twenty-two (56.4%) medium quality, and seven (17.9%) high quality. AIRA ratings highlighted concerns about research inclusiveness for autistic people, including limited involvement of autistic people and lack of validated or adapted outcome measures. Findings varied by intervention: for some, multiple large, higher-quality studies showed less favourable outcomes for autistic people (e.g., less improvement in symptoms or functioning, or higher rates of restrictive practices or acute service use). For other interventions, comparable or mixed outcomes were found across studies, with interpretation often limited by small samples.

**Conclusions:** Mental health treatment outcomes for autistic versus non-autistic people varied across interventions and outcome types. Where significant differences were observed, these usually showed poorer outcomes for autistic people, although they generally reflected smaller improvements rather than a lack of benefit. Action is needed to improve the accessibility and appropriateness of mental health care for autistic people, supported by more high-quality, co-produced research across a broader range of countries and service contexts.
