## Additional File 2 (data extraction form template) for "Comparing mental health treatment outcomes for autistic and non-autistic people: a systematic review"

### Sheet: Data extraction
	Study information							Study design							Sample characteristics												Intervention(s)										Outcomes (report means/SDs and counts/percentages at baseline and follow-ups, and accompanying statistics (e.g. mean differences, standardised mean differences, odds ratios, risk ratios, hazard ratios, p-values, 95% confidence intervals, effect sizes)
Reviewer	Author	Year	Title	Country	Setting	Funding	Conflicts of interest	Study design	Research questions/aims	Inclusion criteria	Exclusion criteria	Autism group definition	Autism measures used (e.g. name of screening measure with cut-off(s) used, diagnoses according to what diagnostic criteira and how this was determined e.g. clinical diagnostic assessment, diagnoses recorded in health records)	Comparison group(s) definition	Total sample size	Number of participants in the ASD group	Number of participants in the non-ASD group	Age (overall, ASD group, non-ASD group) (report mean, range)	Sex (overall sample, ASD group, non-ASD group)	Gender (overall sample, ASD group, non-ASD group)	Race/ethnicity (overall sample, ASD group, non-ASD group)	Mental health difficulties at baseline (overall sample, ASD group, non-ASD group)	Intellectual disabilities (overall sample, ASD group, non-ASD group)	Other comorbid difficulties (overall sample, ASD group, non-ASD group)	Non-intervention medications (overall sample, ASD group, non-ASD group)	Other baseline characteristics	Intervention name	Intervention type (pharmacological, non-pharmacological, mixed)	Intervention description	Intervention setting (where it is delivered)	Frequency	Duration	Dose (if medication)	Who the intervention is delivered by	Who the intervention is delivered to	Intervention format (face-to-face/online)	List of outcome measure used	Mental health symptoms	Safety (physical and psychological safety)	Wellbeing	Personal recovery	Social outcomes (e.g. social functioning, participation, peceived social support, loneliness)	Quality of life	Housing security, financial security, education and employment outcomes	Use of restrictive practices and other containment measures (e.g. physical restraint, rapid tranquilisation, seclusion)	Acute service use (e.g. crisis service contacts, inpatient admissions and compulsory detentions, emergency department mental health presentations)	Other (e.g. length of time spent in services)	Comments
